# COV-ID: A LAMP sequencing approach for high-throughput co-detection of SARS-CoV-2 and influenza virus in human saliva

**DOI:** 10.1101/2021.04.23.21255523

**Authors:** Robert Warneford-Thomson, Parisha P. Shah, Patrick Lundgren, Jonathan Lerner, Benjamin S. Abella, Kenneth S. Zaret, Jonathan Schug, Rajan Jain, Christoph A. Thaiss, Roberto Bonasio

## Abstract

The COVID-19 pandemic has created an urgent need for rapid, effective, and low-cost SARS-CoV-2 diagnostic testing. Here, we describe COV-ID, an approach that combines RT-LAMP with deep sequencing to detect SARS-CoV-2 in unprocessed human saliva with high sensitivity (5–10 virions). Based on a multi-dimensional barcoding strategy, COV-ID can be used to test thousands of samples overnight in a single sequencing run with limited labor and laboratory equipment. The sequencing-based readout allows COV-ID to detect multiple amplicons simultaneously, including key controls such as host transcripts and artificial spike-ins, as well as multiple pathogens. Here we demonstrate this flexibility by simultaneous detection of 4 amplicons in contrived saliva samples: SARS-CoV-2, influenza A, human *STATHERIN*, and an artificial SARS spike-in. The approach was validated on clinical saliva samples, where it showed 100% agreement with RT-qPCR. COV-ID can also be performed directly on saliva adsorbed on filter paper, simplifying collection logistics and sample handling.
