## Supplementary Tables (Table S1 and S2) for "COV-ID: A LAMP sequencing approach for high-throughput co-detection of SARS-CoV-2 and influenza virus in human saliva"

### Sheet: Table S1
Table S1: Oligonucleotide sequences
RT-LAMP primers
Name	Sequence
CI_N2	lamp barcode = NNNNN
CI_N2-FIP	TTCCGAAGAACGCTGAAGC CTCTTCCGATCT NNNNN GGAACTGATTACAAACATTGGCC
CI_N2-BIP	CGCATTGGCATGGAAGTCA CATCTCCGAGC CAATTTGATGGCACCTGTGTA
N2-B3	GACTTGATCTTTGAAATTTGGATCT
N2-F3	ACCAGGAACTAATCAGACAAG
N2-LB	CTTCGGGAACGTGGTTGACC
N2-LF	GGGGGCAAATTGTGCAATTTG
CI_Act1
Act1-FIP	TGCCGCCAGACAGCACTGTG CTCTTCCGATCT NNNNN TGAAGTGTGACGTGGACATC
Act1-BIP	TTGCCGACAGGATGCAGAAGG CATCTCCGAGC GCGCTCAGGAGGAGCAAT
Act1-LB	CCTGGCACCCAGCACAATGAAG
Act1-B3	GCCGATCCACACGGAGTAC
Act1-LF	GGCGTACAGGTCTTTGCG
Act1-F3	GGCATCCACGAAACTACCTT
CI_STATH
CI_STATH-FIP	AGCTCCAATCATGGAAACCATG CTCTTCCGATCT NNNNN AGCCAACTATGAAGTTCCTTG
CI_STATH-BIP	AAGATTCGGTTATGGGTATGGC CATCTCCGAGC GTTGTGGGTATAGTGGTTGTTC
STATH-F3	GTAGCACATCATCTCTTGAAGCT
STATH-LF	GAGCCAAGATGAAGGCAA
STATH-B3	GCCTCAATAATCATGTCCTGCA
CI_IAV
CI_IAV-FIP	TTAGTCAGAGGTGACARRATTG CTCTTCCGATCT NNNNN CAGATCTTGAGGCTCTC
CI_IAV-BIP	TTGTKTTCACGCTCACCGTG CATCTCCGAGC TTTGGACAAAGCGTCTACG
IAV-LF	GTCTTGTCTTTAGCCA
IAV-LB	CMAGTGAGCGAGGACTG
IAV-F3	GACTTGAAGATGTCTTTGC
IAV-F3_2	GACTGGAAAGTGTCTTTGC
IAV-B3	TRTTATTTGGGTCTCCATT
IAV-B3_2	TRTTGTTTGGGTCCCCATT
PCR primers
P5 primer (index nt = N)	AATGATACGGCGACCACCGAGATCTACAC NNNNNNNN ACACTCTTTCCCTACACGACGCTCTTCCGATCT
P7 primer (index nt = N)	CAAGCAGAAGACGGCATACGAGAT NNNNNNNN GTCTCGTGGGCTCGGAGATG
Sequences for spike-in synthesis
N2 Spike T7-S	TAATACGACTCACTATAGGGaccaggaactaatcagacaaggaactgattacaaacattggccgca GTACATG caatttgcccccagcgc
N2-B3	GACTTGATCTTTGAAATTTGGATCT
N2_Spike IVT template sequence	TAATACGACTCACTATAGGGACCAGGAACTAATCAGACAAGGAACTGATTACAAACATTGGCCGCAGTACATGCAATTTGCCCCCAGCGCTTCAGCGTTCTTCGGAATGTCGCGCATTGGCATGGAAGTCACACCTTCGGGAACGTGGTTGACCTACACAGGTGCCATCAAATTGGATGACAAAGATCCAAATTTCAAAGATCAAGTC

### Sheet: Table S2
Table S2: RT-LAMP indexes
		Compatibility?
Barcode	Sequence	SARS N2	Statherin STATH	Actin Act1	Influenza A IAV	Effective (N2, STATH)	Effective (All 4 targets)
i01	CCTGT	Effective	Effective	Failed	Effective	Yes	No
i02	GTTAC	Effective	Effective	Effective	Effective	Yes	Yes
i03	GCATC	Effective	Effective	Effective	Failed	Yes	No
i04	TGCGA	Effective	Effective	Effective	Effective	Yes	Yes
i05	ATCAT	Effective	Effective	Effective	Failed	Yes	No
i06	GCTTG	Effective	Effective	Effective	Effective	Yes	Yes
i07	CACTG	Effective	Effective	Effective	Failed	Yes	No
i08	AGTCA	Effective	Failed	Effective	Effective	No	No
i09	CTAGA	Effective	Effective	Effective	Effective	Yes	Yes
i10	TAACG	Effective	Effective	Effective	Effective	Yes	Yes
i11	CTAGT	Effective	Effective	Effective	Effective	Yes	Yes
i12	AGCCT	Effective	Effective	Effective	Failed	Yes	No
i13	AAATG	Failed	Effective	Effective	Effective	No	No
i14	AGCCC	Effective	Effective	Effective	Effective	Yes	Yes
i15	ATATC	Effective	Effective	Effective	Effective	Yes	Yes
i16	CCAAG	Effective	Effective	Failed	Effective	Yes	No
i17	CGAGT	Effective	Effective	Effective	Failed	Yes	No
i18	CGATG	Effective	Effective	Failed	Effective	Yes	No
i19	CGCGG	Effective	Effective	Effective	Effective	Yes	Yes
i20	CGGAT	Effective	Effective	Effective	Effective	Yes	Yes
i21	GCGCC	Effective	Effective	Effective	Effective	Yes	Yes
i22	GGCGA	Effective	Effective	Effective	Effective	Yes	Yes
i23	GGTGT	Effective	Effective	Effective	Effective	Yes	Yes
i24	GTCAA	Effective	Effective	Effective	Effective	Yes	Yes
i25	GTCGC	Effective	Effective	Effective	Effective	Yes	Yes
i26	GTGAT	Effective	Effective	Effective	Effective	Yes	Yes
i27	TAAAC	Failed	Effective	Effective	Effective	No	No
i28	TACTA	Effective	Effective	Effective	Effective	Yes	Yes
i29	TAGAG	Failed	Effective	Effective	Effective	No	No
i30	TCTAG	Effective	Effective	Effective	Effective	Yes	Yes
i31	TGAAT	Effective	Effective	Effective	Effective	Yes	Yes
i32	TTATA	Effective	Effective	Effective	Effective	Yes	Yes
					Barcode yield	28/32	20/32
